# Design and Implementation of PharMe: A Mobile Application to Return Pharmacogenomic Test Results to Patients

**DOI:** 10.1101/2025.06.10.25328968

**Authors:** Tamara Slosarek, Jannis Baum, Benjamin Frost, Nikola Genchev, Leon Hermann, Samuel Kunst, Charlie Meister, Matti Schmidt, Sebastian Wagner, Susan M. Mashni, Christoph Lippert, Erwin P. Böttinger, Aniwaa Owusu Obeng

## Abstract

**Objective:** Pharmacogenomics can optimize therapeutic outcomes while minimizing adverse events. However, barriers like the lack of trained healthcare professionals impede its widespread adoption. To address this challenge, we developed the PharMe app to return pharmacogenomic results to patients, facilitated by Anni, a custom annotation interface.

**Materials and Methods:** All components were developed user-centered; patient content was created by experts with Anni, based on CPIC and FDA guidelines. PharMe’s usability was tested in a remote pilot, asking users to perform tasks and give SUS and star ratings. A power user delivered in-depth, qualitative insights.

**Results:** PharMe is available for iOS and Android in English and includes information for 17 genes and 159 medications. Anni allows the consistent, multi-lingual annotation of guidelines with patient-friendly formulations. PharMe securely loads laboratory results, displays personalized annotated guidelines, and includes phenoconversion. Pilot testers finished most tasks successfully; on average, PharMe received 4.1 stars and a SUS score of 82.86. Feedback collected in all test sessions was incorporated into the current PharMe version.

**Discussion:** While the remote pilot testing has limitations like a small sample size and (digitally) literate participants, it showed that PharMe is a valuable, understandable, and easy-to-use system. PharMe is assessed in a clinical validation study in a more diverse population. In the future, PharMe and Anni could support further guidelines and data formats.

**Conclusion:** We developed a novel and user-friendly system to return pharmacogenomic results to patients and scale the clinical adoption of pharmacogenomics, supporting trained clinical experts. PharMe and Anni are designed to use transparent and standardized content based on published guidelines, be agnostic to pharmacogenomic data sources, and be flexibly deployed globally in different settings and institutions.
