## Supplementary Material 4 for "Design and Implementation of PharMe: A Mobile Application to Return Pharmacogenomic Test Results to Patients"

	consent	age	gender	highest_education	Rating: stars	1. I think that I would like to use this system frequently.	2. I found the system unnecessarily complex.	3. I thought the system was easy to use.	4. I think that I would need the support of a technical person to be able to use this system.	5. I found the various functions in this system were well integrated.	6. I thought there was too much inconsistency in this system.	7. I would imagine that most people would learn to use this system very quickly.	8. I found the system very cumbersome to use.	9. I felt very confident using the system.	10. I needed to learn a lot of things before I could get going with this system.	Task: Can take medication at standard dose	Task: Select phenotype	Task: Filter current medications	Task: Phenoconversion explanation
0	Yes	31 - 45 years old	Female	Completed postgraduate education	4	4	1	5	2	5	1	4	1	5	1	TRUE	TRUE	TRUE	TRUE
1	Yes	18 - 30 years old	Female	Completed postgraduate education	5	3	1	5	1	5	2	5	2	5	1	TRUE	TRUE	TRUE	TRUE
2	Yes	31 - 45 years old	Male	Trade/technical/vocational training	4	4	1	5	1	5	1	5	1	5	1	TRUE	TRUE	FALSE	TRUE
3	Yes	18 - 30 years old	Female	Some postgraduate education (masters or doctorate)	5	5	1	5	1	5	1	5	5	4	1	TRUE	TRUE	TRUE	TRUE
4	Yes	18 - 30 years old	Female	Some postgraduate education (masters or doctorate)	4	1	1	5	1	5	1	5	5	5	1	TRUE	TRUE	TRUE	TRUE
5	Yes	18 - 30 years old	Other	Completed undergraduate education	5	5	1	4	1	5	1	5	1	5	1	TRUE	TRUE	TRUE	TRUE
6	Yes	18 - 30 years old	Female	Completed secondary education (graduated high school)	4	3	1	4	5	4	1	5	1	5	1	TRUE	TRUE	TRUE	TRUE
7	Yes	31 - 45 years old	Male	Some postgraduate education (masters or doctorate)	5	5	2	4	1	5	1	3	1	4	2	TRUE	TRUE	TRUE	TRUE
8	Yes	18 - 30 years old	Female	Some postgraduate education (masters or doctorate)	3	3	2	5	1	5	2	4	2	4	1	TRUE	TRUE	TRUE	FALSE
9	Yes	18 - 30 years old	Female	Completed postgraduate education	4	4	1	5	1	5	1	5	1	5	2	TRUE	TRUE	FALSE	TRUE
10	Yes	31 - 45 years old	Male	Some postgraduate education (masters or doctorate)	4	5	3	4	1	5	2	3	1	5	3	TRUE	TRUE	TRUE	TRUE
11	Yes	18 - 30 years old	Female	Some postgraduate education (masters or doctorate)	4	5	1	5	1	5	1	5	1	5	1	TRUE	TRUE	FALSE	TRUE
12	Yes	18 - 30 years old	Female	Some postgraduate education (masters or doctorate)	4	3	1	5	1	5	1	5	5	4	1	TRUE	TRUE	FALSE	FALSE
13	Yes	31 - 45 years old	Female	Completed postgraduate education	3	4	2	3	1	3	2	4	2	3	1	TRUE	TRUE	TRUE	FALSE
14	Yes	18 - 30 years old	Male	Completed secondary education (graduated high school)	5	4	1	5	1	5	1	5	1	4	1	TRUE	TRUE	FALSE	TRUE
15	Yes	31 - 45 years old	Female	Completed postgraduate education	4	4	2	5	1	4	1	4	1	4	1	TRUE	TRUE	TRUE	TRUE
16	Yes	18 - 30 years old	Female	Some postgraduate education (masters or doctorate)	5	4	1	5	1	5	1	4	1	5	2	TRUE	TRUE	TRUE	TRUE
17	Yes	18 - 30 years old		Some postgraduate education (masters or doctorate)	4	4	1	5	2	4	2	4	1	5	1	TRUE	TRUE	TRUE	TRUE
18	Yes	31 - 45 years old	Female	Completed postgraduate education	3	4	3	3	3	4	3	3	2	3	2	TRUE	TRUE	TRUE	FALSE
19	Yes	31 - 45 years old	Female	Some postgraduate education (masters or doctorate)	5	5	1	5	1	4	1	4	1	5	2	TRUE	TRUE	TRUE	TRUE
20	Yes	18 - 30 years old	Male	Some postgraduate education (masters or doctorate)	3	3	2	3	2	4	3	3	3	3	3	TRUE	TRUE	TRUE	TRUE
21	Yes	31 - 45 years old	Other	Some postgraduate education (masters or doctorate)	4	4	2	4	1	4	1	4	1	5	2	TRUE	TRUE	TRUE	FALSE
22	Yes	31 - 45 years old	Male	Some undergraduate education (college or university)	4	3	2	5	2	5	2	4	1	5	3	TRUE	TRUE	TRUE	FALSE
23	Yes	31 - 45 years old	Female	Completed postgraduate education	4	5	1	2	1	5	1	2	1	4	1	TRUE	TRUE	TRUE	TRUE
24	Yes	18 - 30 years old	Female	Completed postgraduate education	4	3	2	4	1	4	1	4	4	4	2	TRUE	TRUE	FALSE	TRUE
25	Yes	18 - 30 years old	Male	Some postgraduate education (masters or doctorate)	4	5	1	5	1	5	2	5	1	5	1	TRUE	TRUE	TRUE	TRUE
26	Yes	18 - 30 years old	Male	Completed secondary education (graduated high school)	4	1	2	3	5	5	3	3	5	2	4	FALSE	FALSE	TRUE	FALSE
27	Yes	31 - 45 years old	Male	Completed postgraduate education	4	5	4	4	2	4	1	4	1	3	4	TRUE	TRUE	TRUE	TRUE
